# Higher body mass index raises immature platelet count: evidence from Mendelian randomization analyses

**DOI:** 10.1101/2021.05.19.21257443

**Authors:** Lucy J. Goudswaard, Laura J. Corbin, Kate L. Burley, Andrew Mumford, Parsa Akbari, Nicole Soranzo, Adam S. Butterworth, Nicholas A. Watkins, Dimitri J. Pournaras, Jessica Harris, Nicholas J. Timpson, Ingeborg Hers

**Author notes:** **Corresponding author**: Ingeborg Hers.

## Abstract

A higher body mass index (BMI) is a recognised risk factor for thrombosis. Platelets are essential for haemostasis but also contribute to thrombosis when activated pathologically. We hypothesised that an increase in BMI may lead to changes in platelet characteristics, thereby contributing to increased thrombotic risk.

The effect of BMI on platelet traits measured by Sysmex XN-1000 was explored in 33388 UK blood donors from the INTERVAL study. Linear regression was used for observational analyses between BMI and platelet characteristics. Mendelian randomization (MR) was used to estimate a causal effect with BMI proxied by a genetic risk score. Follow-up analysis explored the relevance of platelet characteristics on whole blood platelet aggregation in a pre-operative cardiac cohort (COPTIC) using linear regression.

Observationally, higher BMI was positively associated with greater plateletcrit (PCT), platelet count (PLT), immature platelet count (IPC) and side fluorescence (SFL, a measure of mRNA content used to derive IPC). MR provided causal estimates for a positive effect of BMI on both SFL and IPC (IPC 0.06 SDs higher per SD higher BMI, 95% CI 0.006 to 0.12, P=0.03), but there was no strong evidence for a causal effect of BMI on PCT or PLT. The COPTIC study provided observational evidence for a positive association between IPC and whole blood platelet aggregation induced by adrenaline, TRAP-6 and ADP. Our results indicate that higher BMI raises the number of immature platelets, which is associated with greater whole blood platelet aggregation. Higher IPC could therefore contribute to obesity-related thrombosis.

**Essentials:**

- A higher body mass index (BMI) is associated with thrombotic disorders.
- We explored whether BMI is associated with platelets traits, key cells involved in thrombosis.
- We found causal evidence for higher BMI raising immature platelet count (IPC).
- Higher IPC is associated with enhanced platelet aggregation in a cardiac surgery cohort.
