## Supplementary_Tables for "Higher body mass index raises immature platelet count: evidence from Mendelian randomization analyses"

### Sheet: Supp Table 1
Supplementary Table 1 - Age and sex adjusted estimates for the association between BMI and platelet traits
Full name	Short name	N	Beta_coefficient	SE	P_val	Adjusted_R_squared	Eta_squared	95%_CI	Lower_95%	Upper_95%
Plateletcrit	PCT	27997	0.126146	0.00567404	1.46137e-108	0.131713	0.107157	0.0111211	0.115025	0.137268
Platelet count (impedence channel)	PLT (I)	29682	0.109577	0.00562224	4.4955e-84	0.0967832	0.0817878	0.0110196	0.0985571	0.120596
Platelet count (PLT-F channel)	PLT (F)	27268	0.104167	0.00587646	6.50247e-70	0.0936485	0.0827114	0.0115179	0.0926494	0.115685
Side fluorescence	SFL	29721	0.0643743	0.00584929	4.07529e-28	0.0207661	1.30912e-06	0.0114646	0.0529096	0.0758389
Immature platelet count	IPC	27255	0.0670784	0.00615221	1.26999e-27	0.0072849	0.0013755	0.0120583	0.0550201	0.0791367
Platelet distribution width	PDW	27998	0.0288175	0.00607225	2.08739e-06	0.00553969	0.00372262	0.0119016	0.0169159	0.0407191
Forward scatter	FSC	29721	0.0222157	0.00583324	0.00014	0.0261341	0.00145346	0.0114331	0.0107826	0.0336489
High fluorescence immature platelet fraction	H-IPF	29708	-0.0167837	0.0058975	0.00443169	0.00520709	0.00500732	0.0115591	-0.0283428	-0.00522458
Immature platelet fraction	IPF	27255	0.0152964	0.00615185	0.0129078	0.00740123	0.00690625	0.0120576	0.00323875	0.027354
Side scatter	SSC	29721	0.0101976	0.00578751	0.0780796	0.0413419	0.000158	0.0113435	-0.00114593	0.0215411
Platelet large cell ratio	P-LCR	30788	0.00980086	0.00579738	0.0909296	0.00233284	4.36656e-05	0.0113629	-0.001562	0.0211637
Mean platelet volume	MPV	27994	0.00862412	0.0060712	0.155474	0.00602888	4.5734e-06	0.0118996	-0.00327544	0.0205237
Βeta coefficient is the change in platelet measure in SDs per SD higher BMI
Eta squared is the proportion of variance explained by the platelet trait in an ANOVA, whereas adjusted R squared is the variance explained by all the predictor variables in the regression model

### Sheet: Supp Table 2
Supplementary Table 2 - Associations between included variables (age, sex, smoking and alcohol) and BMI
Variable	N	Beta_coefficient	SE	P_val	Adjusted_R_squared	F_statistic	95%_CI	Lower_95%CI	Upper_95%CI
Sex (female =1, male =2)	33388	0.18373	0.0108773	9.6379e-64	0.00844363	285.308	0.0213196	0.16241	0.20505
Age (years)	33388	0.0110425	0.000381	1.11123e-182	0.0245474	841.189	0.00074676	0.0102957	0.0117893
Alcohol (1=Rarely , 2= Less than weekly, 3=One or two weekly, 4= 3-5 weekly or every day)	29538	-0.0964135	0.00581165	1.57207e-61	0.00919848	275.218	0.0113908	-0.107804	-0.0850227
Smoking (1=Never, 2= Previous, 3= Current)	32867	0.0734558	0.0086115	1.52571e-17	0.00217866	72.7602	0.0168785	0.0565772	0.0903343
Beta coefficients are the change in BMI per unit change in exposure

### Sheet: Supp Table 3
Supplementary Table 3 - Association between age and platelet traits
Full name	Short name	N	Beta_coefficient	SE	P_val	Adjusted_R_squared	95%_CI	Lower_95%	Upper_95%
Side scatter	SSC	29721	-0.0142958	0.000399904	4.58772e-274	0.041195	0.000783812	-0.0150796	-0.013512
Forward scatter	FSC	29721	-0.0109462	0.000403445	3.71997e-160	0.0241384	0.000790753	-0.011737	-0.0101555
Side fluorescence	SFL	29721	-0.00913136	0.000404962	1.19842e-111	0.0167875	0.000793726	-0.00992508	-0.00833763
Plateletcrit	PCT	27997	-0.00854701	0.00041769	2.203e-92	0.0147013	0.000818672	-0.00936568	-0.00772834
Platelet count (impedence channel)	PLT (I)	29682	-0.00614133	0.000407116	3.15138e-51	0.0075752	0.000797948	-0.00693928	-0.00534338
Mean platelet volume	MPV	27994	-0.00547559	0.000419542	8.10516e-39	0.00601292	0.000822302	-0.00629789	-0.00465329
Platelet count (PLT-F channel)	PLT (F)	27268	-0.00466725	0.000427523	1.09134e-27	0.00431548	0.000837944	-0.00550519	-0.00382931
Platelet large cell ratio	P-LCR	30788	-0.00337169	0.000400846	4.22314e-17	0.00226051	0.000785659	-0.00415735	-0.00258603
Immature platelet count	IPC	27255	-0.00316444	0.00042816	1.50159e-13	0.00196369	0.000839193	-0.00400363	-0.00232524
Platelet distribution width	PDW	27998	-0.00203465	0.000420613	1.32287e-06	0.000799441	0.000824402	-0.00285905	-0.00121025
High fluorescence immature platelet fraction	H-IPF	29708	0.000938012	0.000408478	0.0216622	0.000143827	0.000800616	0.000137396	0.00173863
Immature platelet fraction	IPF	27255	-0.000889864	0.000428555	0.0378635	0.000121493	0.000839967	-0.00172983	-4.98968e-05
Βeta coefficient is the difference in platelet characteristics per 1 year increase in age

### Sheet: Supp Table 4
Supplementary Table 4 - Association between sex and platelet traits
Full name	Short name	N	Beta_coefficient	SE	P_val	Adjusted_R_squared	95%_CI	Lower_95%	Upper_95%
Platelet count (PLT-F channel)	PLT (F)	27268	-0.573947	0.0116028	9.88E-324	0.0823186	0.0227414	-0.596688	-0.551205
Platelet count (impedence channel)	PLT (I)	29682	-0.575376	0.0111181	9.88E-324	0.0827368	0.0217914	-0.597167	-0.553584
Plateletcrit	PCT	27997	-0.663365	0.0112764	9.88E-324	0.109987	0.0221017	-0.685466	-0.641263
Immature platelet fraction	IPF	27255	0.164403	0.0120741	4.40753e-42	0.00672052	0.0236652	0.140738	0.188068
High fluorescence immature platelet fraction	H-IPF	29708	0.141698	0.0115746	2.24013e-34	0.00498629	0.0226862	0.119012	0.164384
Platelet distribution width	PDW	27998	0.118353	0.0119319	3.75672e-23	0.00346644	0.0233865	0.0949666	0.14174
Side scatter	SSC	29721	-0.0759607	0.0115929	5.75563e-11	0.00140897	0.022722	-0.0986827	-0.0532387
Immature platelet count	IPC	27255	-0.0754145	0.0121065	4.75468e-10	0.00138517	0.0237287	-0.0991433	-0.0516858
Forward scatter	FSC	29721	0.0388711	0.011599	0.000805529	0.00034412	0.0227341	0.016137	0.0616052
Platelet large cell ratio	P-LCR	30788	-0.0243118	0.0113976	0.0329272	0.000115294	0.0223392	-0.046651	-0.00197253
Side fluorescence	SFL	29721	-0.0218897	0.0116005	0.0591763	8.61498e-05	0.0227371	-0.0446267	0.00084738
Mean platelet volume	MPV	27994	-0.0140908	0.0119534	0.238483	1.39175e-05	0.0234287	-0.0375195	0.00933786
Beta coefficient is the difference in platelet measure in SDs in men compared with women (for sex, 1=female and 2=male)

### Sheet: Supp Table 5
Supplementary Table 5 - Association between smoking and platelet traits
Full name	Short name	N	Beta_coefficient	SE	P_val	Adjusted_R_squared	95%CI	Lower_95%	Upper_95%
High fluorescence immature platelet fraction	H-IPF	29241	0.0472005	0.0091886	2.81166e-07	0.000867485	0.0180097	0.0291909	0.0652102
Immature platelet count	IPC	26826	0.0470557	0.0096018	9.60467e-07	0.000857306	0.0188195	0.0282361	0.0658752
Immature platelet fraction	IPF	26826	0.0382535	0.00959687	6.73629e-05	0.000554716	0.0188099	0.0194436	0.0570634
Side fluorescence	SFL	29254	0.0179261	0.00918776	0.0510568	9.59373e-05	0.018008	-8.19329e-05	0.0359341
Forward scatter	FSC	29254	-0.0137747	0.00918897	0.133871	4.26314e-05	0.0180104	-0.0317851	0.00423566
Mean platelet volume	MPV	30302	0.00821635	0.00902647	0.362698	-5.65807e-06	0.0176919	-0.00947553	0.0259082
Platelet large cell ratio	P-LCR	29216	0.00772265	0.00919106	0.400784	-1.00636e-05	0.0180145	-0.0102918	0.0257371
Platelet count (PLT-F channel)	PLT (F)	26839	0.00795493	0.00959805	0.407221	-1.16656e-05	0.0188122	-0.0108572	0.0267671
Plateletcrit	PCT	27553	0.00495274	0.00946576	0.60082	-2.63593e-05	0.0185529	-0.0136001	0.0235056
Platelet distribution width	PDW	27554	0.00325166	0.00946741	0.731257	-3.20134e-05	0.0185561	-0.0153045	0.0218078
Side scatter	SSC	29254	0.00265863	0.00918994	0.772356	-3.13245e-05	0.0180123	-0.0153537	0.0206709
Platelet count (impedence channel)	PLT (I)	29215	0.000604243	0.00919055	0.94758	-3.40834e-05	0.0180135	-0.0174092	0.0186177
Beta coefficient is the change in platelet traits (SDs) per unit change in smoking category (1 = never, 2 = previous, 3 = current)

### Sheet: Supp Table 6
Supplementary Table 6 - Association between alcohol consumption and platelet traits
Full name	Short name	N	Beta_coefficient	SE	P_val	Adjusted_R_squared	95%_CI	Lower_95%	Upper_95%
Plateletcrit	PCT	24757	-0.115171	0.00635543	6.35902e-73	0.0130524	0.0124566	-0.127628	-0.102715
Platelet count (impedence channel)	PLT (I)	26251	-0.08712	0.00618995	7.94081e-45	0.00745222	0.0121323	-0.0992524	-0.0749877
Platelet count (PLT-F channel)	PLT (F)	24110	-0.074324	0.0064728	1.93823e-30	0.00539806	0.0126867	-0.0870107	-0.0616374
Side scatter	SSC	26289	-0.0634978	0.00618799	1.1699e-24	0.00395182	0.0121285	-0.0756263	-0.0513694
Forward scatter	FSC	26289	-0.0599331	0.00618839	3.81136e-22	0.00351751	0.0121292	-0.0720624	-0.0478039
Mean platelet volume	MPV	24754	-0.0525965	0.00637382	1.63505e-16	0.00270324	0.0124927	-0.0650891	-0.0401038
Side fluorescence	SFL	26289	-0.0422519	0.00618947	8.8951e-12	0.00173163	0.0121314	-0.0543833	-0.0301206
Platelet large cell ratio	P-LCR	27231	-0.0356815	0.00607783	4.38815e-09	0.0012275	0.0119125	-0.0475941	-0.023769
Immature platelet count	IPC	24098	-0.0333282	0.00646475	2.55117e-07	0.00106033	0.0126709	-0.0459991	-0.0206573
Platelet distribution width	PDW	24758	-0.0267187	0.00638208	2.84236e-05	0.000667123	0.0125089	-0.0392276	-0.0142098
High fluorescence immature platelet fraction	H-IPF	26275	0.0124175	0.00620042	0.045222	0.000114576	0.0121528	0.000264631	0.0245703
Immature platelet fraction	IPF	24098	0.00155935	0.00647447	0.809676	-3.90932e-05	0.01269	-0.0111306	0.0142493
Beta coefficient is the change in platelet traits in SDs per unit increase in alcohol consumption (1=Rarely , 2= Less than weekly, 3=One or two weekly, 4= 3-5 weekly or every day)

### Sheet: Supp Table 7
Supplementary Table 7 - Mendelian randomization estimates for the effect of BMI on platelet traits
Full name	Short name	N	Beta_coefficient	SE	P_val	95%_CI	Lower_95%	Upper_95%	Wu-Hausman P_val	F_stat (GRS and BMI association)
Side fluorescence	SFL	29721	0.0830717	0.0283957	0.00344162	0.0556556	0.0274161	0.138727	0.972974	676.492
Immature platelet count	IPC	27255	0.0636655	0.0296055	0.0315275	0.0580268	0.0056387	0.121692	0.671575	640.967
Forward scatter	FSC	29721	0.0522474	0.0284363	0.0661683	0.0557351	-0.00348774	0.107983	0.77421	652.033
Plateletcrit	PCT	27997	0.0524694	0.0291793	0.0721602	0.0571913	-0.00472197	0.109661	0.000268624	706.106
Immature platelet fraction	IPF	27255	0.0444509	0.0296548	0.133899	0.0581234	-0.0136724	0.102574	0.333968	603.486
Platelet count (impedence channel)	PLT (I)	29682	0.0349499	0.0284049	0.218551	0.0556735	-0.0207237	0.0906234	0.000613225	729.193
Platelet large cell ratio	P-LCR	30788	0.03376	0.0278384	0.22525	0.0545633	-0.0208034	0.0883233	0.527454	678.241
Platelet distribution width	PDW	27998	0.0351828	0.0292453	0.228978	0.0573208	-0.022138	0.0925036	0.936009	625.36
Mean platelet volume	MPV	27994	0.0289151	0.0292811	0.323406	0.057391	-0.0284759	0.0863061	0.746445	614.413
Platelet count (PLT-F channel)	PLT (F)	27268	0.0259054	0.0295962	0.38142	0.0580085	-0.032103	0.0839139	0.000616217	671.439
Side scatter	SSC	29721	0.0175513	0.0284136	0.536772	0.0556907	-0.0381394	0.0732421	0.433065	660.9
High fluorescence immature platelet fraction	H-IPF	29708	0.0145451	0.0284814	0.609573	0.0558236	-0.0412785	0.0703687	0.22348	649.86
Βeta coefficient is the change in platelet measure in SDs per SD higher BMI
